# Length of hospital stay and risk of intensive care admission and in-hospital death among COVID-19 patients in Norway: a register-based cohort study comparing patients fully vaccinated with an mRNA vaccine to unvaccinated patients

**DOI:** 10.1101/2021.11.05.21265958

**Authors:** Robert Whittaker, Anja Bråthen Kristofferson, Beatriz Valcarcel Salamanca, Elina Seppälä, Karan Golestani, Reidar Kvåle, Sara Viksmoen Watle, Eirik Alnes Buanes

**Author notes:** Corresponding author: Robert Whittaker, Norwegian Institute of Public Health, Lovisenberggata 8, 0456, Oslo, Norway.

## Abstract

**Objectives:** With most of the Norwegian population vaccinated against COVID-19, an increasing number and proportion of COVID-19 related hospitalisations are occurring among vaccinated patients. We estimated the length of stay (LoS) in hospital and an intensive care unit (ICU), and risk of admission to ICU and in-hospital death among COVID-19 patients ≥18 years who had been fully vaccinated with an mRNA vaccine, compared to unvaccinated patients.

**Methods:** Using national registry data, we conducted a cohort study on SARS-CoV-2 positive patients hospitalised in Norway between 1 February and 30 November 2021, with COVID-19 as the main cause of hospitalisation. We ran Cox proportional hazards models to analyse differences in our outcomes. Explanatory variables included vaccination status, age, sex, county of residence, regional health authority, date of admission, country of birth, virus variant and underlying risk factors.

**Results:** We included 3,203 patients, of whom 716 (22%) were fully vaccinated (at least two doses or one dose and previous SARS-CoV-2 infection). Fully vaccinated patients had a shorter overall LoS in hospital (aHR for discharge: 1.61, 95%CI: 1.24–2.08), shorter LoS without ICU (aHR: 1.27, 95%CI: 1.07–1.52), and lower risk of ICU admission (aHR: 0.50, 95%CI: 0.37–0.69) compared to unvaccinated patients. We observed no difference in the LoS in ICU, nor risk of in-hospital death between fully vaccinated and unvaccinated patients.

**Conclusions:** Fully vaccinated patients hospitalised with COVID-19 in Norway have a shorter LoS and lower risk of ICU admission than unvaccinated patients. These findings can support patient management and ongoing capacity planning in hospitals.
