## supplementary materials C for "Length of hospital stay and risk of intensive care admission and in-hospital death among COVID-19 patients in Norway: a register-based cohort study comparing patients fully vaccinated with an mRNA vaccine to unvaccinated patients"

### Sheet: FromFeb18plusFullyVacPlus3dose_
	discharge from hospital total, HR	discharge from hospital no ICU, HR	admission to ICU, HR	discharge from ICU, HR	death, HR
N	3203	2620	3203	583	3203
events	3128	2595	583	550	188
median time (IQR) / proportion	5.084 (2.667, 9.840)	4.067 (2.139, 7.010)	0.182	9.918 (5.166, 18.079)	0.059
Age	non linear	non linear	non linear	non linear	1.054 (1.033, 1.075)
BMI >= 30	strata	NA	1.562 (1.251, 1.949)	NA	NA
Cancer	NA	0.783 (0.616, 0.995)	NA	NA	NA
Days	strata	strata	NA	NA	strata
Diabetes	strata	NA	1.359 (1.091, 1.693)	NA	NA
Female	strata	1.240 (1.124, 1.368)	0.764 (0.633, 0.923)	NA	NA
Fully vaccinated	1.607 (1.243, 2.077)	1.272 (1.068, 1.516)	0.503 (0.368, 0.689)	1.025 (0.803, 1.308)	0.995 (0.536, 1.847)
Heart disease	NA	NA	1.271 (1.038, 1.558)	NA	strata
Immunosuppression	0.677 (0.470, 0.975)	0.681 (0.523, 0.888)	1.896 (1.330, 2.702)	NA	NA
Kidney	NA	0.753 (0.597, 0.949)	NA	NA	NA
Kidney disease	0.688 (0.499, 0.949)	NA	NA	NA	NA
Lung disease	NA	NA	NA	NA	1.791 (1.059, 3.029)
West Health Authority	strata	strata	NA	NA	NA

### Sheet: FromFeb18til64FullyVacPlus3dose
	discharge from hospital total, HR	discharge from hospital no ICU, HR	admission to ICU, HR	death, HR
N	2132	1754	2132	2132
events	2095	1748	378	47
median time (IQR) / proportion	4.753 (2.450, 8.808)	3.847 (1.995, 6.501)	0.177	0.022
Age	non linear	0.981 (0.975, 0.987)	1.035 (1.022, 1.048)	1.056 (1.009, 1.104)
BMI >= 30	0.737 (0.626, 0.866)	NA	1.697 (1.289, 2.233)	NA
Cancer	NA	NA	NA	6.146 (2.505, 15.078)
Days	strata	strata	NA	NA
Diabetes	0.693 (0.570, 0.843)	NA	1.566 (1.153, 2.128)	NA
Female	strata	1.223 (1.086, 1.376)	0.683 (0.532, 0.876)	NA
Fully vaccinated	1.909 (1.372, 2.658)	1.455 (1.106, 1.914)	0.530 (0.319, 0.882)	1.351 (0.636, 2.871)
Heart disease	NA	NA	NA	2.077 (1.116, 3.864)
Immunosuppression	strata	0.579 (0.411, 0.816)	1.799 (1.084, 2.986)	NA
Kidney disease	0.511 (0.304, 0.859)	NA	NA	NA
Lung disease	NA	NA	NA	2.927 (1.173, 7.304)

### Sheet: FromFeb65til79FullyVacPlus3dose
	discharge from hospital total, HR	discharge from hospital no ICU, HR	admission to ICU, HR	death, HR
N	713	532	713	713
events	683	518	181	80
median time (IQR) / proportion	7.124 (3.724, 13.341)	5.514 (2.905, 8.949)	0.254	0.112
Age	NA	NA	NA	1.078 (1.020, 1.140)
Cancer	0.750 (0.575, 0.977)	0.553 (0.408, 0.750)	NA	NA
Current smoker	NA	0.668 (0.450, 0.991)	NA	NA
Days	NA	0.998 (0.997, 1.000)	NA	NA
Diabetes	NA	NA	1.395 (1.019, 1.909)	1.691 (1.058, 2.701)
Fully vaccinated	1.287 (1.092, 1.517)	1.218 (0.939, 1.580)	0.639 (0.461, 0.886)	1.427 (0.892, 2.284)
Kidney	NA	0.573 (0.420, 0.782)	NA	NA
Kidney disease	0.630 (0.485, 0.818)	NA	NA	NA
Nevro	NA	0.662 (0.468, 0.938)	0.401 (0.164, 0.976)	NA

### Sheet: FromFeb80plusFullyVacPlus3dose_
	discharge from hospital total, HR	discharge from hospital no ICU, HR	admission to ICU, HR	death, HR
N	358	334	358	358
events	350	329	24	61
median time (IQR) / proportion	4.917 (2.573, 9.005)	4.736 (2.473, 8.024)	0.067	0.17
Age	1.057 (1.032, 1.082)	1.050 (1.024, 1.076)	NA	1.090 (1.027, 1.157)
Female	NA	NA	0.228 (0.078, 0.668)	NA
Fully vaccinated	1.080 (0.839, 1.389)	0.996 (0.769, 1.290)	0.910 (0.361, 2.295)	0.765 (0.436, 1.340)
Lung disease	NA	NA	NA	1.908 (1.104, 3.296)
West Health Authority	strata	strata	NA	NA
